# ATP13A4 gates extracellular polyamine levels to control excitatory synaptogenesis

**DOI:** 10.1101/2025.04.04.25325117

**Authors:** Sarah van Veen, Emily Meeus, Dolores Irala, Kristina Sakers, Zhaolin Liu, Justin Savage, Gabrielle Séjourné, Dhanesh Sivadasan Bindu, Elke Ausloos, Hanna Elzbieta Grzesik, Hanne Dhondt, Nina Schoonvliet, Chris Van den Haute, Joris Van Asselberghs, Marta Montpeyó Garcia-Moreno, Keimpe Wierda, Veerle Baekelandt, Konrad Platzer, Kevin Rostasy, Kai Lee Yap, Jan Eggermont, Matthew Holt, Cagla Eroglu, Peter Vangheluwe

## Abstract

Polyamines such as spermidine and spermine are critical regulators of brain development, yet the mechanisms controlling their cellular uptake and extracellular availability remain poorly defined. Here, we identify ATP13A4, a P5B-type ATPase enriched in glia with prominent expression in astrocytes, as a key determinant of brain polyamine homeostasis. Using biochemical, cellular, and *in vivo* approaches, we show that ATP13A4 drives cellular polyamine uptake and constrains extracellular polyamine levels. Loss of ATP13A4 reduces astrocyte morphological complexity and enhances astrocyte-driven excitatory synapse formation. Exogenous spermidine recapitulates these effects, identifying extracellular spermidine as a synaptogenic cue and implicating astrocytic ATP13A4 in regulating extracellular polyamine availability. *In vivo*, constitutive *Atp13a4* knockout mice exhibit a striking redistribution of brain polyamines, with reduced cortical levels and accumulation in cerebrospinal fluid, indicating disrupted compartmentalization between intra-and extracellular pools. These changes are accompanied by increased excitatory synapse number and synaptic activity, as well as delayed early postnatal neurodevelopment followed by mild, female-biased behavioral alterations in adulthood. Furthermore, we identify rare ATP13A4 variants associated with neurodevelopmental disorders and show that these variants impair transporter function. Together, our findings reveal that astrocyte-mediated polyamine clearance via ATP13A4 shapes extracellular spermidine availability, thereby regulating excitatory synaptogenesis throughout neurodevelopment.
