## Supplementary material for "ATP13A4 gates extracellular polyamine levels to control excitatory synaptogenesis": Key Resource Table

RESOURCE TYPE	RESOURCE NAME	SOURCE	IDENTIFIER	NEW/REUSE	ADDITIONAL INFORMATION
	Dataset
Dataset	Data corresponding to Main Figures	This paper	https://doi.org/10.5281/zenodo.14719448	new
Dataset	Data corresponding to Supplementary Figures	This paper	https://doi.org/10.5281/zenodo.14717838	new
Dataset	RNA-seq dataset used in Supplementary Fig. 1a	Zhang et al, 2016	https://doi.org/10.1016/j.neuron.2015.11.013	reuse
Dataset	RNA-seq dataset used in Supplementary Fig. 1b	Velmeshev et al, 2023	https://doi.org/10.1126/science.adf0834	reuse
Dataset	RNA-seq dataset used in Supplementary Fig. 1c	Jorstad et al, 2023	https://doi.org/10.1126/science.adf6812	reuse
Dataset	RNA-seq dataset used in Supplementary Fig. 1d	Bakken et al, 2021	https://doi.org/10.7554/eLife.64875	reuse
Dataset	RNA-seq dataset used in Supplementary Fig. 1e	Siletti et al, 2023	https://doi.org/10.1126/science.add7046	reuse
Dataset	RNA-seq dataset used in Supplementary Fig. 1f	Kang et al, 2011	https://doi.org/10.1038/nature10523	reuse
Dataset	RNA-seq dataset used in Supplementary Fig. 2a	Zhang et al, 2014	https://doi.org/10.1523/JNEUROSCI.1860-14.2014	reuse
Dataset	RNA-seq dataset used in Supplementary Fig. 2b	Zeisel et al, 2018	https://doi.org/10.1016/j.cell.2018.06.021	reuse
Dataset	RNA-seq dataset used in Supplementary Fig. 2c	Saunders et al, 2018	https://doi.org/10.1016/j.cell.2018.07.028	reuse
Dataset	RNA-seq dataset used in Supplementary Fig. 2d	Schaum et al, 2018	https://doi.org/10.1038/s41586-018-0590-4	reuse
Dataset	RNA-seq dataset used in Supplementary Fig. 2e	Srinivasan et al, 2016	https://doi.org/10.1016/j.neuron.2016.11.030	reuse
Dataset	RNA-seq dataset used in Supplementary Fig. 2f	Endo et al, 2022	https://doi.org/10.1126/science.adc9020	reuse
Dataset	RNA-seq dataset used in Supplementary Fig. 7o	Pai et al, 2022	https://doi.org/10.1186/s40478-022-01453-1	reuse
Dataset	TurboID mass spectrometry data	This paper	PRIDE: PXD063347	new
Dataset	UniProt SwissProt Mus musculus database	UniProt Consortium	https://www.uniprot.org/proteomes/UP000000589	reuse
	Software/code
Software/code	AlphaFold Protein Structure Database (web-based, accessed 2025)	DeepMind and EMBL-EBI	https://alphafold.ebi.ac.uk/ (RRID:SCR_023662)	reuse
Software/code	ANY-maze, video tracking software (version 7.43)	ANY-maze	https://www.any-maze.com (RRID:SCR_014289)	reuse
Software/code	BioRender (web-based, accessed 2024-2026)	BioRender	http://biorender.com (RRID:SCR_018361)	reuse
Software/code	Body weight and eye opening analyses	This paper	https://github.com/emsm3eus-crypto/van-Veen-et-al.-2026/tree/main/Fig.%206%20analysis	new
Software/code	Clustal Omega (version 1.2.4)	EMBL-EBI / Clustal.org	http://www.ebi.ac.uk/Tools/msa/clustalo/ (RRID:SCR_001591)	reuse
Software/code	ClusterProfiler (version 4.16.0)	Bioconductor	http://bioconductor.org/packages/release/bioc/html/clusterProfiler.html (RRID:SCR_016884)	reuse
Software/code	Cytoscape (version 3.9.1)	Cytoscape Consortium	http://cytoscape.org (RRID:SCR_003032)	reuse
Software/code	DigiGait Analyzer (version 16A)	Mouse Specifics, Inc.	https://mousespecifics.com/digigait/	reuse
Software/code	EthoVision XT, video tracking software (version 17.5.1718)	Noldus	https://noldus.com/ethovision-xt (RRID:SCR_000441)	reuse
Software/code	FIJI (version 2.14.0/1.54f)	NIH	http://fiji.sc (RRID:SCR_002285)	reuse
Software/code	Gene Ontology (GO)	The Gene Ontology Consortium	http://www.geneontology.org/ (RRID:SCR_002811)	reuse
Software/code	GraphPad Prism 10 (version 10.3.1)	GraphPad	https://www.graphpad.com/features (RRID:SCR_002798)	reuse
Software/code	Human Brain Transcriptome (web-based, accessed 2024)	Kang et al, 2011	http://hbatlas.org (RRID:SCR_013742)	reuse
Software/code	Imaris Bitplane (version 9.9)	Bitplane, Oxford Instruments	http://www.bitplane.com/imaris/imaris (RRID:SCR_007370)	reuse
Software/code	In vitro Sholl analysis (mouse astrocytes)	Tan et al, 2023	https://github.com/emsm3eus-crypto/van-Veen-et-al.-2026/tree/main/sholl%20analysis	reuse
Software/code	In vitro Sholl analysis (rat astrocytes)	Tan et al, 2023	https://github.com/Eroglu-Lab/In-Vitro-Sholl	reuse
Software/code	Mini Analysis Program (version 6.0.7)	Synaptosoft	http://www.synaptosoft.com/MiniAnalysis/ (RRID:SCR_002184)	reuse
Software/code	Patchmaster (version 2x92)	HEKA Elektronik	http://www.heka.com/products/products_main.html#soft_pm (RRID:SCR_000034)	reuse
Software/code	Proteome Discoverer (version 3.0)	Thermo Fisher	https://www.thermofisher.com/order/catalog/product/IQLAAEGABSFAKJMAUH (RRID:SCR_014477)	reuse
Software/code	PyMOL (version 3.0.4)	PyMOL	https://www.pymol.org (RRID:SCR_000305)	reuse
Software/code	R: A Language and Environment for Statistical Computing (version 4.3.3)	R Core Team	https://cran.r-project.org/ (RRID:SCR_001905)	reuse
Software/code	RNA-seq re-analysis Zhang et al, 2014	This paper	https://github.com/emsm3eus-crypto/van-Veen-et-al.-2026/blob/main/expression%20analysis/Zhang%20et%20al.%2C%202014.R	reuse
Software/code	RNA-seq re-analysis Zhang et al, 2016	This paper	https://github.com/emsm3eus-crypto/van-Veen-et-al.-2026/blob/main/expression%20analysis/Zhang%20et%20al.%2C%202016.R	reuse
Software/code	RNA-seq re-analysis Schaum et al, 2018	This paper	https://github.com/emsm3eus-crypto/van-Veen-et-al.-2026/blob/main/expression%20analysis/Schaum%20et%20al.%2C%202018.R	reuse
Software/code	RNA-seq re-analysis Saunders et al, 2018	This paper	https://github.com/emsm3eus-crypto/van-Veen-et-al.-2026/blob/main/expression%20analysis/Saunders%20et%20al.%2C%202018.R	reuse
Software/code	RNA-seq re-analysis Bakken et al, 2021	This paper	https://github.com/emsm3eus-crypto/van-Veen-et-al.-2026/blob/main/expression%20analysis/Bakken%20et%20al.%2C%202021.R	reuse
Software/code	RNA-seq re-analysis Jorstad et al, 2023	This paper	https://github.com/emsm3eus-crypto/van-Veen-et-al.-2026/blob/main/expression%20analysis/Jorstad%20et%20al.%2C%202023.R	reuse
Software/code	SynBot (version 1.1.1)	Savage et al, 2024	https://github.com/Eroglu-Lab/Syn_Bot	reuse
	Protocol
Protocol	Adeno-associated virus (AAV) production and administration	Uezu et al, 2016	https://doi.org/10.1126/science.aag0821 and https://doi.org/10.17504/protocols.io.14egn4b9qv5d/v1	reuse
Protocol	All experimental protocols	This paper	Protocols.io collection DOI: doi.org/10.17504/protocols.io.4r3l29p3xv1y/v1	new
Protocol	Developmental milestones	Hill et al, 2003	https://doi.org/10.1007/978-1-60327-099-1_10	reuse
Protocol	In vivo BioID protein purification	Takano et al, 2020	https://doi.org/10.1038/s41586-020-2926-0 and https://doi.org/10.17504/protocols.io.14egn4b9qv5d/v1	reuse
	Antibody
Antibody	AffiniPure™ Goat Anti-Mouse IgG + IgM (H+L)	Jackson ImmunoResearch	Cat# 115-005-044, RRID:AB_2338451	reuse
Antibody	AffiniPure™ Goat Anti-Rat IgG + IgM (H+L)	Jackson ImmunoResearch	Cat# 112-005-044, RRID: AB_2338094	reuse
Antibody	Anti-mouse IgG, HRP-linked Antibody	Cell Signaling Technology	Cat# 7076, RRID:AB_330924	reuse	Dilution: 1:1000
Antibody	Anti-rabbit IgG, HRP-linked Antibody	Cell Signaling Technology	Cat# 7074, RRID:AB_2099233	reuse	Dilution: 1:1000
Antibody	Chicken anti-GFP	Abcam	Cat# ab13970, RRID:AB_300798	reuse	Dilution: 1:1000
Antibody	Chicken anti-GFP	Aves Labs	Cat# GFP-1020, RRID:AB_10000240	reuse	Dilution: 1:1000
Antibody	F(ab')2-Goat anti-Mouse IgG (H+L) Cross-Adsorbed Secondary Antibody, Alexa Fluor™ 488	Thermo Fisher	Cat# A-11017, RRID:AB_2534084	reuse	Dilution: 1:1000
Antibody	Goat anti-Chicken IgY (H+L) Secondary Antibody, Alexa Fluor™ 488	Thermo Fisher	Cat# A-11039, RRID:AB_2534096	reuse	Dilution: 1:1000
Antibody	Goat anti-Guinea Pig IgG (H+L) Highly Cross-Adsorbed Secondary Antibody, Alexa Fluor™ 647	Thermo Fisher	Cat# A-21450, RRID:AB_2535867	reuse	Dilution 1:100
Antibody	Goat anti-Mouse IgG1 Cross-Adsorbed Secondary Antibody, Alexa Fluor™ 594	Thermo Fisher	Cat# A-21125, RRID:AB_2535767	reuse	Dilution: 1:1000
Antibody	Goat anti-Mouse IgG2a Cross-Adsorbed Secondary Antibody, Alexa Fluor™ 488	Thermo Fisher	Cat# A-21131, RRID:AB_2535771	reuse	Dilution: 1:1000
Antibody	Goat anti-Rabbit IgG (H+L) Cross-Adsorbed Secondary Antibody, Alexa Fluor™ 488	Thermo Fisher	Cat# A-11008, RRID:AB_143165	reuse	Dilution: 1:1000
Antibody	Goat anti-Rabbit IgG (H+L) Secondary Antibody, Alexa Fluor™ 594	Thermo Fisher	Cat# A-11037, RRID:AB_2534095	reuse	Dilution: 1:1000
Antibody	Goat anti-Rabbit IgG (H+L) Biotinylated Antibody	Abcam	Cat# ab6720, RRID:AB_954902	reuse
Antibody	Goat anti-Iba1	Abcam	Cat# ab5076, RRID:AB_2224402	reuse	Dilution: 1:500
Antibody	Guineapig anti-Bassoon	Synaptic Systems	Cat# 141 318, RRID:AB_2927388	reuse	Dilution 1:500
Antibody	Mouse anti-alpha-Tubulin	Sigma	Cat# T5168, RRID:AB_477579	reuse	Dilution: 1:1000
Antibody	Mouse anti-Bassoon (SAP7F407)	Enzo Life Sciences	Cat# ADI-VAM-PS003-F, RRID:AB_11181058	reuse	Dilution 1:500
Antibody	Mouse anti-beta-Actin	Sigma	Cat# A5441, RRID:AB_476744	reuse	Dilution: 1:1000
Antibody	Mouse anti-CD63	EXBIO Praha	Cat# 11-343-C025, RRID:AB_10755612	reuse	Dilution: 1:200
Antibody	Mouse anti-EEA1	BD Biosciences	Cat# 610457, RRID:AB_397830	reuse	Dilution: 1:200
Antibody	Mouse anti-Flag-tag (DYKDDDDK)	Thermo Fisher	Cat# MA1-91878, RRID:AB_1957945	reuse	Dilution: 1:1000
Antibody	Mouse anti-GAPDH	Sigma	Cat# G8795, RRID:AB_1078991	reuse	Dilution: 1:1000
Antibody	Mouse anti-Homer1	Synaptic Systems	Cat# 160 011, RRID:AB_2120992	reuse	Dilution: 1:500
Antibody	Mouse anti-Rat L1 Protein Monoclonal Antibody	Developmental Studies Hybridoma Bank	Cat# ASCS4, RRID:AB_528349	reuse
Antibody	Rabbit anti-ATP13A4	van Veen et al, 2023	Cat# LCTS01, RRID: AB_3741656	reuse	Dilution: 1:1000
Antibody	Rabbit anti-GFAP	Abcam	Cat# ab7260, RRID:AB_305808	reuse	Dilution: 1:1000
Antibody	Rabbit anti-GFAP	Agilent	Cat# Z0334, RRID:AB_10013382	reuse	Dilution: 1:2000
Antibody	Rabbit anti-goat Immunoglobulins/biotinylated	Agilent	Cat# E0466, RRID:AB_3676677	reuse	Dilution 1:600
Antibody	Rabbit anti-LAMP1	Cell Signaling Technology	Cat# 9091, RRID:AB_2687579	reuse	Dilution: 1:200
Antibody	Rabbit anti-ODC1	Abcam	Cat# ab97395, RRID:AB_10679334	reuse	Dilution: 1:1000
Antibody	Rabbit anti-PSD-95	Thermo Fisher	Cat# 51-6900, RRID:AB_2533914	reuse	Dilution 1:300
Antibody	Rabbit anti-RFP	Rockland	Cat# 600-401-379, RRID:AB_2209751	reuse	Dilution: 1:1000
Antibody	Rabbit anti-SAT1	Proteintech	Cat# 10708-1-AP, RRID:AB_2877739	reuse	Dilution: 1:1000
Antibody	Rabbit anti-SMOX	Sigma	Cat# SAB1101510, RRID:AB_10620451	reuse	Dilution: 1:1000
Antibody	Rabbit anti-SRM	Abcam	Cat# ab241496, RRID:AB_3741648	reuse	Dilution: 1:1000
Antibody	Rabbit anti-SMS	Abcam	Cat# ab248996, RRID: AB_3741655	reuse	Dilution: 1:1000
Antibody	Rabbit anti-streptavidin	Abcam	Cat# ab76949, RRID:AB_1524455	reuse	Dilution: 1:1000
Antibody	Rabbit anti-TOMM22	Sigma	Cat# HPA003037, RRID:AB_1080329	reuse	Dilution: 1:200
	Chemical, peptide, or recombinant protein
Chemical, peptide, or recombinant protein	[γ-32P] ATP	Revvity, Inc.	Cat# BLU502A100UC	reuse
Chemical, peptide, or recombinant protein	0.5 mm acid-washed glass beads	Sigma	Cat# G8772	reuse
Chemical, peptide, or recombinant protein	3,3′-Diaminobenzidine tetrahydrochloride	Sigma	Cat# D5905	reuse
Chemical, peptide, or recombinant protein	13C4 putrescine	Cambridge Isotope Laboratories, Inc.	Cat# CLM-6574-PK	reuse
Chemical, peptide, or recombinant protein	13C4 spermidine	Cambridge Isotope Laboratories, Inc.	Cat# CLM-9435-PK	reuse
Chemical, peptide, or recombinant protein	13C5 ornithine	Cambridge Isotope Laboratories, Inc.	Cat# CLM-4724-H-PK	reuse
Chemical, peptide, or recombinant protein	1,6-Hexanediamine	Sigma	Cat# H11696	reuse
Chemical, peptide, or recombinant protein	2-Mercaptoethanol	Sigma	Cat# M3148	reuse
Chemical, peptide, or recombinant protein	30% acrylamide/bis-acrylamide solution, 37.5:1	Bio-Rad	Cat# 1610158	reuse
Chemical, peptide, or recombinant protein	Acetic acid	Sigma	Cat# 27225	reuse
Chemical, peptide, or recombinant protein	Acetonitrile	VWR	Cat# 83640.320	reuse
Chemical, peptide, or recombinant protein	Ammonium persulfate (APS)	Sigma	Cat# A3678	reuse
Chemical, peptide, or recombinant protein	Ultra Pure ATP	Promega	Cat# V703	reuse
Chemical, peptide, or recombinant protein	B27	GIBCO	Cat# 17504044	reuse
Chemical, peptide, or recombinant protein	B27 Plus	GIBCO	Cat# A3582801	reuse
Chemical, peptide, or recombinant protein	Bacto Agar	BD	Cat# 214010	reuse
Chemical, peptide, or recombinant protein	Benzonase	Novagen	Cat# 70664	reuse
Chemical, peptide, or recombinant protein	Biotin	IBA Lifesciences	Cat# 2-1016-002	reuse
Chemical, peptide, or recombinant protein	Blasticidin	Invivogen	Cat# ant-bl-05	reuse
Chemical, peptide, or recombinant protein	BODIPY-putrescine	Merck	Cat# SCT248	reuse
Chemical, peptide, or recombinant protein	BODIPY-spermidine	Merck	Cat# SCT249	reuse
Chemical, peptide, or recombinant protein	BODIPY-spermine	Merck	Cat# SCT250	reuse
Chemical, peptide, or recombinant protein	Bond-Breaker™ TCEP Solution	Thermo Fisher	Cat# 77720	reuse
Chemical, peptide, or recombinant protein	Boric Acid	Sigma	Cat# B0394	reuse
Chemical, peptide, or recombinant protein	Bovine Serum Albumin	Sigma	Cat# A4161	reuse
Chemical, peptide, or recombinant protein	Bovine Serum Albumin (BSA) Fraction V	Carl Roth	Cat# 8076.4	reuse
Chemical, peptide, or recombinant protein	Bradford reagent	Sigma	Cat# B6916	reuse
Chemical, peptide, or recombinant protein	brain-derived neurotrophic factor (BDNF)	PeproTech	Cat# 450-02	reuse
Chemical, peptide, or recombinant protein	BSL1 (Baneiraea Simplicifolia Lectin 1)	Vector Laboratories	Cat# L-1100	reuse
Chemical, peptide, or recombinant protein	Cadaverine	Sigma	Cat# D22606	reuse	dissolved in MOPS-KOH (pH 7.0) at a final concentration of 500 mM and stored at −80 °C
Chemical, peptide, or recombinant protein	Calcium chloride dihydrate	Sigma	Cat# C3881	reuse
Chemical, peptide, or recombinant protein	Cholesteryl hemisuccinate (CHS)	Sigma	Cat# C6013	reuse
Chemical, peptide, or recombinant protein	Ciliary neurotrophic factor (CNTF)	PeproTech	Cat# 450-13	reuse
Chemical, peptide, or recombinant protein	Copper(II) sulfate	Sigma	Cat# C1297	reuse
Chemical, peptide, or recombinant protein	Cytosine arabinoside (AraC)	Sigma	Cat# C1768	reuse
Chemical, peptide, or recombinant protein	D-(+)-glucose	Sigma	Cat# G7021	reuse
Chemical, peptide, or recombinant protein	D-(+)-glucose	Sigma	Cat# G8270	reuse
Chemical, peptide, or recombinant protein	D8 spermine	Cambridge Isotope Laboratories, Inc.	Cat# DLM-9262-PK	reuse
Chemical, peptide, or recombinant protein	Diethyl ether	Sigma	Cat# 309966-1L	reuse
Chemical, peptide, or recombinant protein	Dimethyl sulfoxide (DMSO)	Sigma	Cat# 276855	reuse
Chemical, peptide, or recombinant protein	Dithiothreitol (DTT)	VWR	Cat# A2948.0025	reuse
Chemical, peptide, or recombinant protein	DMEM, high glucose	GIBCO	Cat# 41965039	reuse
Chemical, peptide, or recombinant protein	DMEM, high glucose, no glutamine	GIBCO	Cat# 11960	reuse	used for primary cultures
Chemical, peptide, or recombinant protein	DNA from herring sperm	Sigma	Cat# D7290	reuse
Chemical, peptide, or recombinant protein	DNaseI	Sigma	Cat# DN25	reuse
Chemical, peptide, or recombinant protein	DNaseI	Worthington	Cat# LS002007	reuse
Chemical, peptide, or recombinant protein	DPBS with calcium, magnesium, glucose, and pyruvate	GIBCO	Cat# 14287	reuse
Chemical, peptide, or recombinant protein	DPBS without calcium or magnesium	GIBCO	Cat# 14190144	reuse
Chemical, peptide, or recombinant protein	DPX Mountant for histology	Sigma	Cat# 06522	reuse
Chemical, peptide, or recombinant protein	Dynasore	Sigma	Cat# D7693	reuse
Chemical, peptide, or recombinant protein	EDTA (Ethylenediaminetetra-acetic acid)	BDH Laboratory Supplies	Cat# 280214S	reuse
Chemical, peptide, or recombinant protein	Fast SYBR™ Green Master Mix	Applied Biosystems	Cat# 43-856-16	reuse
Chemical, peptide, or recombinant protein	FDU (5-Fluoro-2′-deoxyuridine)	Sigma	Cat# F0503	reuse
Chemical, peptide, or recombinant protein	Fetal Bovine Serum	Thermo Fisher	Cat# 10-437-028	reuse
Chemical, peptide, or recombinant protein	Fetal Bovine Serum	PAN BioTech	Cat# P30-3306	reuse
Chemical, peptide, or recombinant protein	Formic acid	VWR	Cat# 84865.260	reuse
Chemical, peptide, or recombinant protein	Forskolin	Sigma	Cat# F6886	reuse
Chemical, peptide, or recombinant protein	Genistein	Abcam	Cat# ab120112	reuse
Chemical, peptide, or recombinant protein	GlutaMAX™ Supplement	Thermo Fisher	Cat# 35050038	reuse
Chemical, peptide, or recombinant protein	Glycerol	Acros Organics	Cat# 15892-0010	reuse
Chemical, peptide, or recombinant protein	Glycerol	Carl Roth	Cat# 3783.5	reuse
Chemical, peptide, or recombinant protein	Glycine	Sigma	Cat# G8898	reuse
Chemical, peptide, or recombinant protein	GlycoBlue Coprecipitant	Invitrogen	Cat# AM9515	reuse
Chemical, peptide, or recombinant protein	Goat serum (normal)	Agilent	Cat# X090710-8	reuse
Chemical, peptide, or recombinant protein	HCl	Merck	Cat# 1.00317.2501	reuse
Chemical, peptide, or recombinant protein	Hank’s balanced salt solution (HBSS)	GIBCO	Cat# 14175-053	reuse
Chemical, peptide, or recombinant protein	HEPES	GIBCO	Cat# 15630-056	reuse
Chemical, peptide, or recombinant protein	Histo-Clear II	agar scientific	Cat# A2-0105	reuse
Chemical, peptide, or recombinant protein	Horse serum	GIBCO	Cat# 26050088	reuse
Chemical, peptide, or recombinant protein	Hydrocortisone	Sigma	Cat# H0888	reuse
Chemical, peptide, or recombinant protein	Hydrogen peroxide	Chemlab	Cat# CL00.2306.1000	reuse
Chemical, peptide, or recombinant protein	Hydroxylamine (HA)	Sigma	Cat# 438227-50ML	reuse
Chemical, peptide, or recombinant protein	InstantBlue® Coomassie Protein Stain (ISB1L)	Abcam	Cat# ab119211	reuse
Chemical, peptide, or recombinant protein	Insulin	Sigma	Cat# I1882	reuse
Chemical, peptide, or recombinant protein	Isobutyl chloroformate	Sigma	Cat# 177989-25G	reuse
Chemical, peptide, or recombinant protein	KCl	Sigma	Cat# P9541	reuse
Chemical, peptide, or recombinant protein	KOH	Sigma	Cat# 221473	reuse
Chemical, peptide, or recombinant protein	L-Glutamine	GIBCO	Cat# 25030-081	reuse
Chemical, peptide, or recombinant protein	L-Ornithine monohydrochloride	Sigma	Cat# O2375	reuse	dissolved in MOPS-KOH (pH 7.0) at a final concentration of 500 mM and stored at −80 °C
Chemical, peptide, or recombinant protein	Laminin	R&D Systems	Cat# 3400-010-02	reuse
Chemical, peptide, or recombinant protein	Laminin	Sigma	Cat# L2020	reuse
Chemical, peptide, or recombinant protein	LiAc (Lithium acetate dihydrate)	Sigma	Cat# L6883	reuse
Chemical, peptide, or recombinant protein	Lipofectamine™ 2000 Transfection Reagent	Invitrogen	Cat# 11668027	reuse
Chemical, peptide, or recombinant protein	Lipofectamine™ LTX Reagent with PLUS™ Reagent	Invitrogen	Cat# 15338100	reuse
Chemical, peptide, or recombinant protein	Lithium dodecyl sulfate (LDS)	Sigma	Cat# L4632	reuse
Chemical, peptide, or recombinant protein	MEM	GIBCO	Cat# 31095029	reuse
Chemical, peptide, or recombinant protein	Methanol	VWR	Cat# 20846.361	reuse
Chemical, peptide, or recombinant protein	MgCl2 hexahydrate	Sigma	Cat# M2670	reuse
Chemical, peptide, or recombinant protein	Mowiol	Calbiochem	Cat# 475904	reuse
Chemical, peptide, or recombinant protein	N1-acetylspermidine hydrochloride	MedChemExpress	Cat# HY-113056A	reuse	dissolved in MOPS-KOH (pH 7.0) at a final concentration of 500 mM and stored at −80 °C
Chemical, peptide, or recombinant protein	N1-acetylspermine hydrochloride	Sigma	Cat# 01467	reuse	dissolved in MOPS-KOH (pH 7.0) at a final concentration of 500 mM and stored at −80 °C
Chemical, peptide, or recombinant protein	NeutrAvidin Agarose Resin	Thermo Fisher	Cat# 29202	reuse
Chemical, peptide, or recombinant protein	NuPAGETM MOPS SDS Running Buffer (20X)	Invitrogen	Cat# NP0001	reuse
Chemical, peptide, or recombinant protein	N-acetyl cysteine	Sigma	Cat# A8199	reuse
Chemical, peptide, or recombinant protein	n-dodecyl-β-D-maltoside (DDM)	Inalco	Cat# 1758-1350	reuse
Chemical, peptide, or recombinant protein	N,N,N′,N′-Tetramethylethylenediamine (TEMED)	Sigma	Cat# T9281	reuse
Chemical, peptide, or recombinant protein	NaCl	Carl Roth	Cat# 0962.2	reuse
Chemical, peptide, or recombinant protein	Neurobasal	GIBCO	Cat# 21103049	reuse
Chemical, peptide, or recombinant protein	Neurobasal minus phenol red	GIBCO	Cat# 12348017	reuse
Chemical, peptide, or recombinant protein	Neurobasal Plus	GIBCO	Cat# A3582901	reuse
Chemical, peptide, or recombinant protein	Non-essential amino acids	Sigma	Cat# M7145	reuse
Chemical, peptide, or recombinant protein	Normal Goat Serum (NGS)	Thermo Fisher	Cat# 01-6201	reuse
Chemical, peptide, or recombinant protein	Opti-MEM	GIBCO	Cat# 11058021	reuse
Chemical, peptide, or recombinant protein	OptiPrep density gradient medium	Sigma	Cat# D1556	reuse
Chemical, peptide, or recombinant protein	Papain	Worthington	Cat# LK003178	reuse
Chemical, peptide, or recombinant protein	Paraformaldehyde	Electron Microscopy Sciences	Cat# 19210	reuse
Chemical, peptide, or recombinant protein	Paraformaldehyde, 4% in PBS	Thermo Fisher	Cat# J61899.AP	reuse
Chemical, peptide, or recombinant protein	PEI MAX™ - Transfection Grade Linear Polyethylenimine Hydrochloride (MW 40,000)	Polysciences	Cat# 24765-100	reuse
Chemical, peptide, or recombinant protein	Penicillin/streptomycin	GIBCO	Cat# 15140	reuse
Chemical, peptide, or recombinant protein	Penicillin/streptomycin	GIBCO	Cat# 15140-122	reuse
Chemical, peptide, or recombinant protein	Penicillin/streptomycin	Sigma	Cat# P4458	reuse
Chemical, peptide, or recombinant protein	Peptone from casein (Tryptone)	Merck	Cat# 1.07213.2500	reuse
Chemical, peptide, or recombinant protein	Phenylmethylsulfonyl fluoride (PMSF)	Sigma	Cat# 93482	reuse
Chemical, peptide, or recombinant protein	Phosphoric acid	Thermo Fisher	Cat# 424045000	reuse
Chemical, peptide, or recombinant protein	Pierce™ ECL Western Blotting Substrate	Thermo Fisher	Cat# 32106	reuse
Chemical, peptide, or recombinant protein	Pitstop 2	Sigma	Cat# SML1169	reuse
Chemical, peptide, or recombinant protein	Poly-D-Lysine	GIBCO	Cat# A3890401	reuse
Chemical, peptide, or recombinant protein	Poly-D-Lysine	Sigma	Cat# P6407	reuse
Chemical, peptide, or recombinant protein	Polyethylene glycol (PEG)	Sigma	Cat# P4338	reuse
Chemical, peptide, or recombinant protein	Puromycin	Invivogen	Cat# ant-pr-1	reuse
Chemical, peptide, or recombinant protein	Putrescine dihydrochloride	Sigma	Cat# P7505	reuse	dissolved in MOPS-KOH (pH 7.0) at a final concentration of 500 mM and stored at −80 °C
Chemical, peptide, or recombinant protein	qScriptTM cDNA SuperMix	VWR	Cat# 101414-102	reuse
Chemical, peptide, or recombinant protein	Rabbit serum (normal)	Agilent	Cat# X090210-8	reuse
Chemical, peptide, or recombinant protein	RIPA lysis and extraction buffer	Cell Biolabs	Cat# AKR-191	reuse
Chemical, peptide, or recombinant protein	RIPA lysis and extraction buffer	Thermo Fisher	Cat# 89901	reuse
Chemical, peptide, or recombinant protein	SigmaFast™ Protease Inhibitor Cocktail	Sigma	Cat# S8830	reuse
Chemical, peptide, or recombinant protein	Sodium azide (NaN3)	VWR	Cat# 1.06688.0100	reuse
Chemical, peptide, or recombinant protein	Sodium carbonate	Sigma	Cat# S7795-500g	reuse
Chemical, peptide, or recombinant protein	Sodium pyruvate	GIBCO	Cat# 11360-070	reuse
Chemical, peptide, or recombinant protein	Sorbitol	Sigma	Cat# S1876	reuse
Chemical, peptide, or recombinant protein	Spermidine	Sigma	Cat# S2626	reuse	dissolved in MOPS-KOH (pH 7.0) at a final concentration of 500 mM and stored at −80 °C
Chemical, peptide, or recombinant protein	Spermine	Sigma	Cat# 85590	reuse	dissolved in MOPS-KOH (pH 7.0) at a final concentration of 200 mM and stored at −80 °C
Chemical, peptide, or recombinant protein	Streptavidin, horseradish peroxidase conjugate	Invitrogen	Cat# S911	reuse
Chemical, peptide, or recombinant protein	Strep-Tactin®XT 4Flow® high-capacity resin	IBA Lifesciences	Cat# 2-5030-002	reuse
Chemical, peptide, or recombinant protein	Sucrose	Sigma	Cat# S7903	reuse
Chemical, peptide, or recombinant protein	Tergitol	Thermo Fisher	Cat# 464252500	reuse
Chemical, peptide, or recombinant protein	Tissue-Tek® O.C.T. Compound	Electron Microscopy Sciences	Cat# 4583	reuse
Chemical, peptide, or recombinant protein	Trichloroacetic acid (TCA)	Sigma	Cat# T9159	reuse
Chemical, peptide, or recombinant protein	Tris (Trizma® base)	Sigma	Cat# T1503	reuse
Chemical, peptide, or recombinant protein	Triton X-100	Sigma	Cat# 93443	reuse
Chemical, peptide, or recombinant protein	Triton™ X-100 Surfact-Amps™ Detergent Solution	Thermo Fisher	Cat# 28314	reuse
Chemical, peptide, or recombinant protein	TRIzol	Invitrogen	Cat# 15596026	reuse
Chemical, peptide, or recombinant protein	TrypLE	GIBCO	Cat# 12604021	reuse
Chemical, peptide, or recombinant protein	Trypsin	Sigma	Cat# T3924	reuse
Chemical, peptide, or recombinant protein	Tween-20	PanReac AppliChem	Cat# A4974.0500	reuse
Chemical, peptide, or recombinant protein	VECTASHIELD® Antifade Mounting Medium with DAPI	Vector Laboratories	Cat# H-1200-10	reuse
Chemical, peptide, or recombinant protein	X-tremeGENE HP DNA Transfection Reagent	Roche	Cat# 6366236001	reuse
Chemical, peptide, or recombinant protein	Yeast drop-out mix without leucine	Sigma	Cat# Y1376	reuse
Chemical, peptide, or recombinant protein	Yeast drop-out mix without uracil	Sigma	Cat# Y1501	reuse
Chemical, peptide, or recombinant protein	Yeast extract	Merck	Cat# 1.03753.0500	reuse
Chemical, peptide, or recombinant protein	Yeast nitrogen base without amino acids	Sigma	Cat# Y0626	reuse
Chemical, peptide, or recombinant protein	γ-(N-Morpholino)propanesulphonic acid (MOPS)	VWR	Cat# A1076.1000	reuse
	Critical commercial assay
Critical commercial assay	ADP-Glo™ Max Assay	Promega	Cat# V7002	reuse
Critical commercial assay	Basic Nucleofector Kit for Primary Mammalian Glial Cells	Lonza	Cat# VPI-1006
Critical commercial assay	High-Capacity cDNA Reverse Transcription Kit	Applied BiosystemsTM	Cat# 4374966	reuse
Critical commercial assay	MycoStrip® - Mycoplasma Detection Kit	Invivogen	Cat# rep-mys-10	reuse
Critical commercial assay	NucleoSpin RNA Plus Kit	Macherey-Nagel	Cat# 740984.250	reuse
Critical commercial assay	NuPAGETM 4–12% Bis-Tris precast gels	Invitrogen	Cat# NP0321, Cat# NP0322, Cat# NP0323	reuse
Critical commercial assay	Pierce BCA protein assay kit	Thermo Fisher	Cat# 23225	reuse
Critical commercial assay	RNA Clean & Concentrator-5 Kit	Zymo Research	Cat# R1014	reuse
	Experimental model: Cell line
Experimental model: Cell line	C8-D1A cells	ATCC	Cat# CRL-2541, RRID:CVCL_6379	reuse
Experimental model: Cell line	H4 cells	ATCC	Cat# HTB-148, RRID:CVCL_1239	reuse
Experimental model: Cell line	HEK293T/17 cells	ATCC	Cat# CRL-11268, RRID:CVCL_1926	reuse
Experimental model: Cell line	HeLa	ATCC	Cat# CCL-2, RRID:CVCL_0030	reuse
Experimental model: Cell line	Rat primary cortical astrocytes	This paper	N/A	new
Experimental model: Cell line	Rat primary cortical neurons	This paper	N/A	new
	Experimental model: Organism/strain
Experimental model: Organism/strain	Mouse: Aldh1L1-EGFP	MMRRC	RRID:MMRRC_011015-UCD	reuse
Experimental model: Organism/strain	Mouse: Atp13a4(KO)	MMRRC	RRID:MMRRC_050715-UNC	reuse
Experimental model: Organism/strain	Mouse: CD1	Charles River	RRID:IMSR_CRL:022	reuse
Experimental model: Organism/strain	Rat: Crl: CD(SD) Sprague-Dawley	Charles River	RRID: RGD_734476	reuse
Experimental model: Organism/strain	S. cerevisiae: BY4743; MATa/MAT⍺ strain (his3Δ1/his3Δ1, leu2Δ0/leu2Δ0, LYS2/lys2Δ0, met15Δ0/MET15; ura3Δ0/ura3Δ0, YPL217c/YPL217c::kanMX4	Gift from Joris Winderickx	N/A	reuse
	Oligonucleotide
Oligonucleotide	Table S1	This paper		new
	Recombinant DNA
Recombinant DNA	AAV-gfaABC1D-cytoTurboID-HA	This paper	RRID:Addgene_237508	new	Deposited to Addgene (hold for publication)
Recombinant DNA	AAV-gfaABC1D-Lamp1-TurboID-HA	This paper	RRID:Addgene_237507	new	Deposited to Addgene (hold for publication)
Recombinant DNA	pcDNA3.1-mCherry-msAtp13a4	This paper	RRID:Addgene_234055	new	Deposited to Addgene (hold for publication)
Recombinant DNA	pCHMWS-FLUC-IRES-Puro​	This paper	RRID:Addgene_233703	new	Deposited to Addgene (hold for publication)
Recombinant DNA	pCHMWS-hATP13A4_A356V-IRES-Puro​	This paper	RRID:Addgene_233701	new	Deposited to Addgene (hold for publication)
Recombinant DNA	pCHMWS-hATP13A4_A356V-Twinstrep-Flag-IRES-Puro	This paper	RRID:Addgene_233710	new	Deposited to Addgene (hold for publication)
Recombinant DNA	pCHMWS-hATP13A4_D486N-IRES-Puro​	This paper	RRID:Addgene_233700	new	Deposited to Addgene (hold for publication)
Recombinant DNA	pCHMWS-hATP13A4_D486N-Twinstrep-Flag-IRES-Puro	This paper	RRID:Addgene_233709	new	Deposited to Addgene (hold for publication)
Recombinant DNA	pCHMWS-hATP13A4_Δexon19-25-Twinstrep-Flag-IRES-Puro	This paper	RRID:Addgene_256136	new	Deposited to Addgene (hold for publication)
Recombinant DNA	pCHMWS-hATP13A4_E276K-Twinstrep-Flag-IRES-Puro	This paper	RRID:Addgene_233712	new	Deposited to Addgene (hold for publication)
Recombinant DNA	pCHMWS-hATP13A4_E646D-IRES-Puro​	This paper	RRID:Addgene_233702	new	Deposited to Addgene (hold for publication)
Recombinant DNA	pCHMWS-hATP13A4_E646D-Twinstrep-Flag-IRES-Puro	This paper	RRID:Addgene_233711	new	Deposited to Addgene (hold for publication)
Recombinant DNA	pCHMWS-hATP13A4_WT-IRES-Puro	This paper	RRID:Addgene_233699	new	Deposited to Addgene (hold for publication)
Recombinant DNA	pCHMWS-hATP13A4_WT-Twinstrep-Flag-IRES-Puro	This paper	RRID:Addgene_233708	new	Deposited to Addgene (hold for publication)
Recombinant DNA	pCHMWS-msAtp13a4_Δexon3-6-Twinstrep-Flag-IRES-Puro	This paper	RRID:Addgene_256137	new	Deposited to Addgene (hold for publication)
Recombinant DNA	pCHMWS-msAtp13a4_WT-Twinstrep-Flag-IRES-Puro	This paper	RRID:Addgene_256135	new	Deposited to Addgene (hold for publication)
Recombinant DNA	pGAE-SFFV-BsdR-1x miR2_MmATP13A4_WPRE	This paper	RRID:Addgene_233704	new	Deposited to Addgene (hold for publication)
Recombinant DNA	pGAE-SFFV-BsdR-1x miR3_MmATP13A4_WPRE	This paper	RRID:Addgene_233705	new	Deposited to Addgene (hold for publication)
Recombinant DNA	pGAE-SFFV-BsdR-1x miR4_MmATP13A4_WPRE	This paper	RRID:Addgene_233706	new	Deposited to Addgene (hold for publication)
Recombinant DNA	pGAE-SFFV-BsdR-1x miRFLUC_MmATP13A4_WPRE	This paper	RRID:Addgene_233707	new	Deposited to Addgene (hold for publication)
Recombinant DNA	pLKO.1 TRC cloning vector	Addgene	RRID:Addgene_10878	reuse
Recombinant DNA	pLKO.1-shAtp13a4-EGFP	This paper	RRID:Addgene_237447	new	Deposited to Addgene (hold for publication)
Recombinant DNA	pLKO.1-shControl-EGFP	This paper	RRID:Addgene_237448	new	Deposited to Addgene (hold for publication)
Recombinant DNA	pmCherry-Lysosomes-20	Addgene	RRID:Addgene_55073	reuse
Recombinant DNA	pPB-CAG-shAtp13a4-mCherry-CAAX	This paper	RRID:Addgene_237449	new	Deposited to Addgene (hold for publication)
Recombinant DNA	pPB-CAG-shControl-mCherry-CAAX	This paper	RRID:Addgene_237450	new	Deposited to Addgene (hold for publication)
Recombinant DNA	pYSG-IBA162-FLAG-hATP13A4-TwinStrep	This paper	RRID:Addgene_234056	new	Deposited to Addgene (hold for publication)
Recombinant DNA	pZac2.1-GfaABC1D-Lamp1-TurboID-HA	This paper	RRID:Addgene_256772	new	Deposited to Addgene (hold for publication)
Recombinant DNA	pZac2.1-GfaABC1D-Lck-GCaMP6f	Addgene	RRID:Addgene_52924	reuse
	Other
Other	20 µm nylon mesh	Elko filtering	Cat# 03-20/14	reuse
Other	Amicon Ultra-15 filtration unit (100 kDa MWCO)	Millipore	Cat# UFC910008	reuse
Other	BeadBeater	BioSpec Products	Cat# 1107900-105	reuse
Other	DAPI stain	Invitrogen	Cat# D1306	reuse	Dilution: 1:50,000
Other	DAPI stain	Thermo Fisher	Cat# 62248	reuse	Dilution 1:5,000
Other	Microvette® 200 EDTA K3E, 200 μl, cap red, flat base	Sarstedt	Cat# 20.1288	reuse
Other	GE Storage Phosphor Screens	Merck	Cat# GE28-9564-75	reuse
Other	LightCycler 480 SYBR Green I Master	Roche	Cat# 04707516001	reuse
Other	Low protein binding tubes	Eppendorf	Cat# 022431081	reuse
Other	Polyvinylidene fluoride (PVDF) membranes	Millipore	Cat# IPFL00010	reuse
Other	QIAshredder columns	Qiagen	Cat# 79656	reuse
Other	Vivaspin MWCO 5000; 20 ml tubes	Sartorius	Cat# VS2012	reuse
Other	WHEATON® Dounce Tissue Grinder, 40 mL	DWK Life Sciences	Cat# 357546	reuse
