## Supplementary material for "ATP13A4 gates extracellular polyamine levels to control excitatory synaptogenesis": Table S2

Project		6099						Samples
Client
Samples	Proteomics ID	uL of sample	50 mM Ambic	total uL	starting SDS	casein spike volume	uL of 20% SDS, 50mM TEAB	uL of 200 mM DTT	uL of 400 mM IAA	uL 12% phosphoric acid for final 1.2%	S-trap binding buffer, 90% MeOH, 100mM TEAB pH 7.1	Volume	4x Wash, Binding buffer	20ng/uL trypsin in 50mM TEAB	Elute 50mM TEAB	Elute, 0.2% formic acid	Elute, 50% ACN, 0.2% formic acid	Final Recon uL of 1% TFA 2% ACN	total pmol/casein
Cyto_A	75043	60	0	60	0	2	10.58823529	0	3.820433437	7.640866873	588.3467492	672.3962848	150	25	40	40	35	12	1
Cyto_B	75044	60	0	60	0	2	10.58823529	0	3.820433437	7.640866873	588.3467492	672.3962848	150	25	40	40	35	12	2
Cyto_C	75045	60	0	60	0	2	10.58823529	0	3.820433437	7.640866873	588.3467492	672.3962848	150	25	40	40	35	12	1
Lamp1_A	75046	60	0	60	0	2	10.58823529	0	3.820433437	7.640866873	588.3467492	672.3962848	150	25	40	40	35	12	2
Lamp1_B	75047	60	0	60	0	2	10.58823529	0	3.820433437	7.640866873	588.3467492	672.3962848	150	25	40	40	35	12	1
Lamp1_C	75048	60	0	60	0	2	10.58823529	0	3.820433437	7.640866873	588.3467492	672.3962848	150	25	40	40	35	12	2
SPQC	75049
													Spin 4000g	1hr, 47C	Spin 4000g	Spin 4000g	Spin 4000g
	start micro s-trap protocol
	freeze lyophilize overnight
Additional Notes
